# The effects of trauma on neurobiological and psychopathological phenotypes in a transdiagnostic community sample

**DOI:** 10.64898/2025.12.09.25341925

**Authors:** Toby Constable, Jeggan Tiego, Kane Pavlovich, Nancy Ong Tran, Bree Hartshorn, Jessica Kwee, Kate Fortune, Kate Thompson, Sam Brown, Rebecca O’Neill, James McLauchlan, Maggie Eyers, Roman Kotov, Mark A. Bellgrove, Alex Fornito

## Abstract

Trauma is an established risk factor for a diverse range of psychiatric disorders. This effect on risk is widely thought to be mediated, at least partially, by the deleterious impact of trauma on brain structure and function. We tested this neurobiological mediation hypothesis in 670 adults (40% male; age 18–45 years, *M* = 29.60, *SD* = 7.67) with diverse psychiatric histories who undertook self-reported and interview-based assessment of psychopathology along with magnetic resonance imaging (MRI). We evaluated 252 path models, testing direct and indirect (i.e., mediation) effects of distinct types of trauma (sexual or interpersonal physical violence) on measures of brain structure (regional grey matter volume, GMV) and function (estimates of inter-regional functional coupling; FC) as well as dimensional and categorical psychological outcomes (empirically derived latent dimensions of trait psychopathology and lifetime diagnosis of post-traumatic stress disorder). Greater exposure to interpersonal physical violence, but not Sexual Trauma, predicted widespread differences in GMV, including lower fronto-parietal-occipital volume and higher lateral temporal and medial cortical volumes; elevated FC between default, control, visual, and attentional systems; and anticorrelated FC between default, limbic, and somatomotor networks. These patterns were generally more pronounced for individuals with an older age of first exposure and were moderated by survivor sex. We found no robust statistical evidence to support the neurobiological mediation hypothesis. Our findings indicate that trauma exerts independent effects on both neurobiology and psychopathology in ways that depend on trauma type, survivor sex, age of onset, and trauma dose, challenging the presumptive role of these neurophenotypes in trauma-related psychopathology.
