## Supplementary 3 for "The effects of trauma on neurobiological and psychopathological phenotypes in a transdiagnostic community sample"

	BlockID	FocalTrauma	Model	Predictor	Outcome	Estimate	EstimateUCI	EstimateLCI	StandardError	Originalpvalue	Fully Standardised	BHCorrectedpvalue
71	2	ST	Sexual Trauma Antisocial Schizotypy via GMV PC 4	Sexual Trauma Age of Onset	GMV PC 4	-0.154155497355171	-0.0081053197262575	-0.300205674984085	0.0745167660125079	0.0385708910977791	Y	0.749305018639708
83	2	ST	Sexual Trauma Antisocial Schizotypy via GMV PC 4	Sexual Trauma Age of Onset	Antisocial Schizotypy	0.131397759936267	0.25238396752634	0.0104115523461935	0.061728791214735	0.0332848802843366	Y	0.749305018639708
350	6	ST	Sexual Trauma Antisocial Schizotypy via GMV PC 14	Sexual Trauma Dose:Sex	GMV PC 14	0.135718242601673	0.262769611624139	0.0086668735792079	0.0648233181959621	0.0362899289596954	Y	0.749305018639708
843	13	ST	Sexual Trauma Lifetime PTSD via GMV PC 9	GMV PC 9	Lifetime PTSD	0.137021228246441	0.261562478731454	0.0124799777614292	0.0635426219396774	0.031055000688115	Y	0.749305018639708
848	13	ST	Sexual Trauma Lifetime PTSD via GMV PC 9	Sexual Trauma Dose:Sexual Trauma Age of Onset	Lifetime PTSD	-0.156082947057997	-0.00803377722973234	-0.304132116886261	0.0755366787329041	0.0387982778500859	Y	0.749305018639708
1050	16	ST	Sexual Trauma Lifetime PTSD via GMV PC 13	GMV PC 13	Lifetime PTSD	-0.134606774229613	-0.00437166591274232	-0.264841882546484	0.0664477048273073	0.0427898913530684	Y	0.749305018639708
1055	16	ST	Sexual Trauma Lifetime PTSD via GMV PC 13	Sexual Trauma Dose:Sexual Trauma Age of Onset	Lifetime PTSD	-0.163267790917256	-0.0187286258575309	-0.30780695597698	0.0737458270661253	0.0268338819928902	Y	0.749305018639708
1524	6	ST	Sexual Trauma Antisocial Schizotypy via fMRI PC 7	Sexual Trauma Age of Onset	fMRI PC 7	0.242154970714708	0.416070729507254	0.0682392119221628	0.088734160507219	0.00635279051673443	Y	0.749305018639708
2078	14	ST	Sexual Trauma Antisocial Schizotypy via fMRI PC 21	Sexual Trauma Dose:Sexual Trauma Age of Onset	fMRI PC 21	-0.21378676344391	-0.0216482425723147	-0.405925284315506	0.0980316589422866	0.0291987246413485	Y	0.749305018639708
2149	14	ST	Sexual Trauma Antisocial Schizotypy via fMRI PC 21	Simple Slope for First Age of 6 on Sexual Trauma	fMRI PC 21	0.0652584047159888	NA	NA	0.024159065444656	0.00690903189771541	NA	0.749305018639708
2500	20	ST	Sexual Trauma Negative Affectivity via fMRI PC 7	Sexual Trauma Age of Onset	fMRI PC 7	0.243627723878265	0.425818314932583	0.0614371328239478	0.0929560912809693	0.00877004609518828	Y	0.749305018639708
3123	29	ST	Sexual Trauma Negative Affectivity via fMRI PC 21	Sexual Trauma Dose:Sexual Trauma Age of Onset	fMRI PC 21	-0.213788783047325	-0.00623241638434024	-0.42134514971031	0.105898051341843	0.0435062466716838	Y	0.749305018639708
3194	29	ST	Sexual Trauma Negative Affectivity via fMRI PC 21	Simple Slope for First Age of 6 on Sexual Trauma	fMRI PC 21	0.065328135040232	NA	NA	0.0260996385293313	0.0123135681834734	NA	0.749305018639708
3347	32	ST	Sexual Trauma Lifetime PTSD via fMRI PC 5	fMRI PC 5	Lifetime PTSD	0.149815428719117	0.294896892369282	0.00473396506895193	0.0740225151046393	0.0429786896634607	Y	0.749305018639708
3348	32	ST	Sexual Trauma Lifetime PTSD via fMRI PC 5	Sexual Trauma Dose	Lifetime PTSD	0.152726047550877	0.305381636055972	7.045904578179e-05	0.077886935530052	0.0498943510942487	Y	0.749305018639708
3476	34	ST	Sexual Trauma Lifetime PTSD via fMRI PC 7	Sexual Trauma Age of Onset	fMRI PC 7	0.242534851969678	0.433732338481562	0.0513373654577937	0.0975515305485333	0.012910706104212	Y	0.749305018639708
3900	40	ST	Sexual Trauma Lifetime PTSD via fMRI PC 16	Sexual Trauma Dose	Lifetime PTSD	0.171191953319356	0.340902492429576	0.0014814142091365	0.0865886008359719	0.048033420336647	Y	0.749305018639708
3968	41	ST	Sexual Trauma Lifetime PTSD via fMRI PC 17	fMRI PC 17	Lifetime PTSD	-0.237264274924361	-0.0658433699526071	-0.408685179896115	0.0874612525147913	0.00667187663161184	Y	0.749305018639708
4107	43	ST	Sexual Trauma Lifetime PTSD via fMRI PC 20	Sexual Trauma Dose	Lifetime PTSD	0.156832620941388	0.313620520189974	4.47216928013972e-05	0.0799952960795756	0.0499346878881883	Y	0.749305018639708
4168	44	ST	Sexual Trauma Lifetime PTSD via fMRI PC 21	Sexual Trauma Dose:Sexual Trauma Age of Onset	fMRI PC 21	-0.213518531151567	-0.00921788286785671	-0.417819179435278	0.10423694001278	0.0405212129980512	Y	0.749305018639708
4239	44	ST	Sexual Trauma Lifetime PTSD via fMRI PC 21	Simple Slope for First Age of 6 on Sexual Trauma	fMRI PC 21	0.0656516339112625	NA	NA	0.0259030647022341	0.0112604000934833	NA	0.749305018639708
